# Automated MRI Lung Segmentation and 3D Morphological Features for Quantification of Neonatal Lung Disease

**DOI:** 10.1101/2021.08.06.21261648

**Authors:** Benedikt Mairhörmann, Alejandra Castelblanco, Friederike Häfner, Vanessa Pfahler, Lena Haist, Dominik Waibel, Andreas Flemmer, Harald Ehrhardt, Sophia Stoecklein, Olaf Dietrich, Kai Foerster, Anne Hilgendorff, Benjamin Schubert

**Affiliations:** Institute of Computational Health, Helmholtz Zentrum München, 85764 Neuherberg, Germany, Member of the German Center for Lung Research (DZL); Institute for Lung Health and Immunity and Comprehensive Pneumology Center, Helmholtz Zentrum München, Germany, Member of the German Center for Lung Research (DZL); Center for Comprehensive Developmental Care (CDeC^LMU^) at the interdisciplinary Social Pediatric Center, Dr. von Hauner Children’s Hospital, Hospital of the Ludwig-Maximilian University, Munich, Germany; Department of Neonatology, Perinatal Center, Hospital of the Ludwig-Maximilian University, Munich, Germany; Department of Radiology, Hospital of the Ludwig-Maximilian University, Munich, Germany; Department of Mathematics, Technical University of Munich, 85748 Garching bei München, Germany; Department of General Pediatrics & Neonatology, Justus-Liebig-University, Giessen, Germany, Member of the German Center for Lung Research (DZL); Institute of AI for Health, Helmholtz Zentrum München, 85764 Neuherberg, Germany

**Keywords:** Bronchopulmonary Dysplasia, Chronic Lung Disease, Preterm Infant, Lung Segmentation, Lung Magnetic Resonance Imaging, BPD Severity Prediction, Deep Learning, Lung Imaging Biomarkers, Lung Topology

## Abstract

The diagnosis of neonatal respiratory diseases is currently based on clinical criteria. However, lung structural information is generally lacking due to the unavailability of routinely applicable, radiation-free imaging tools as well as the time-consuming, often non-standardized manual analysis of imaging data. Increased efficiency, comparability and accuracy in image quantification is needed in this patient cohort as pulmonary complications determine immediate and long-term survival.

We therefore developed an ensemble of deep convolutional neural networks to perform lung segmentation in magnetic resonance imaging (MRI) sequences obtained in premature infants near term (n=107), with subsequent reconstruction of the 3-dimensional neonatal lung and estimation of MRI lung descriptors for volume, shape, surface, and signal intensity distribution.

Annotation of lung segments in quiet-breathing MRI for infants with and without Bronchopulmonary Dysplasia (BPD) was achieved by development of a deep learning model reaching a volumetric dice score (VDC) of 0.908 and validated in an independent cohort (VDC 0.880), thereby matching expert-level performance while demonstrating transferability, robustness towards technical (low spatial resolution, movement artifacts) and lung disease grades. MRI lung descriptors presented relevant correlations with lung lesion scores and enabled the separation of neonates with and without BPD (AUC 0.92±0.016), mild vs severe BPD (AUC 0.84±0.027), and single level prediction of BPD severity (AUC 0.75±0.013).

Our work demonstrates the potential of AI-supported MRI markers as a diagnostic tool, characterizing changes in lung structure in neonatal respiratory disease while avoiding radiation exposure.
