## Supplementary material for "Automated MRI Lung Segmentation and 3D Morphological Features for Quantification of Neonatal Lung Disease": Table S5

### Sheet: Sheet1
	average_VDC_p1_vs_rest	average_VDC_p2_vs_rest	average_VDC_p3_vs_rest	average_VDC_model_p1_vs_rest	average_VDC_model_p2_vs_rest	average_VDC_model_p3_vs_rest	VDC_model_MV_vs_manual_MV	volume_from_manual_MV_segmentations_cm3	volume_from_model_MV_segmentations_cm3	volume_ratio_from_model_MV_segmentations_cm3	image_quality	cohort
0	0.91057	0.909	0.907852	0.911199	0.897232	0.908951	0.922589	69.7576	61.7494	1.13509	1	Site 1
1	0.910412	0.915051	0.913529	0.920905	0.905224	0.903672	0.922165	77.5135	69.5512	1.16161	1	Site 1
2	0.885778	0.888762	0.895932	0.917502	0.897837	0.899146	0.92525	67.8473	60.9627	1.20979	1	Site 1
3	0.857298	0.86254	0.883229	0.888867	0.882988	0.867001	0.907189	81.4629	75.2257	1.0187	2	Site 1
4	0.892554	0.896233	0.902237	0.905795	0.893993	0.892028	0.918762	52.4148	49.492	1.04579	2	Site 1
5	0.902713	0.913283	0.909268	0.921026	0.907748	0.906623	0.923323	66.9071	63.2734	1.01942	1	Site 1
6	0.903629	0.903757	0.910836	0.922357	0.911165	0.905442	0.929953	83.1439	77.981	1.18846	1	Site 1
7	0.898317	0.905376	0.909256	0.933269	0.923798	0.918337	0.94941	63.478	61.2502	1.03135	1	Site 1
8	0.857054	0.861432	0.870384	0.884134	0.864571	0.86437	0.89937	76.7074	68.7081	1.34058	2	Site 1
9	0.859891	0.845317	0.863571	0.883782	0.874152	0.87827	0.910486	66.4485	60.213	1.63273	2	Site 1
10	0.802449	0.799234	0.716942	0.817726	0.803363	0.89415	0.909389	75.5238	69.149	1.03214	1	Site 1
11	0.882171	0.895842	0.89263	0.919947	0.90223	0.893409	0.924679	74.0386	69.7999	1.33554	2	Site 1
12	0.870431	0.892884	0.893494	0.911924	0.897386	0.89489	0.925358	50.0211	48.453	1.25581	1	Site 1
13	0.845659	0.87204	0.882529	0.857248	0.796311	0.802702	0.839836	79.5473	58.8601	1.1491	2	Site 1
14	0.899615	0.910007	0.900528	0.930496	0.912724	0.907148	0.93431	106.348	96.2269	1.10159	2	Site 1
15	0.83884	0.836072	0.838082	0.862662	0.847538	0.850003	0.884473	48.5606	42.7062	1.19661	3	Site 1
16	0.907385	0.918358	0.906111	0.930878	0.920901	0.91455	0.936865	107.713	101.127	1.07061	2	Site 1
17	0.832788	0.854758	0.852098	0.885694	0.863277	0.855696	0.894272	53.8753	49.6119	1.21273	2	Site 1
18	0.899525	0.915538	0.914159	0.930227	0.913564	0.912136	0.935629	85.2007	83.1528	1.25934	1	Site 1
19	0.906989	0.902962	0.907358	0.926141	0.92808	0.916095	0.940431	62.6296	63.4339	1.10946	1	Site 1
20	0.915598	0.917285	0.907652	0.895174	0.897513	0.885083	0.901594	55.4381	51.6457	1.12413	2	Site 1
21	0.921513	0.928273	0.91936	0.932972	0.927133	0.916917	0.93705	112.245	101.554	1.07935	1	Site 1
22	0.887806	0.886604	0.89638	0.904426	0.897082	0.881492	0.912444	60.333	54.5297	1.48665	1	Site 1
23	0.880784	0.886304	0.894435	0.910794	0.899109	0.888278	0.922301	77.4006	71.4457	1.3501	1	Site 1
24	0.923099	0.921744	0.922402	0.94202	0.936373	0.929236	0.948334	66.8118	64.1836	1.06463	1	Site 1
25	0.864796	0.861372	0.852315	0.844377	0.846681	0.818012	0.854728	92.117	71.5092	1.01141	3	Site 1
26	0.824252	0.809087	0.831566	0.86616	0.842111	0.841245	0.879668	42.6727	38.8273	1.00674	3	Site 1
27	0.832573	0.846724	0.842644	0.88238	0.858054	0.85079	0.89949	59.1106	51.8186	1.22149	2	Site 1
28	0.921028	0.914171	0.919111	0.920053	0.915883	0.906889	0.924434	98.8745	92.6673	1.01639	1	Site 1
29	0.888936	0.902823	0.884696	0.924548	0.912806	0.905796	0.938004	60.8816	57.1932	1.0016	1	Site 1
30	0.877313	0.861102	0.88083	0.893845	0.909391	0.882295	0.925681	66.5914	60.1531	1.15713	2	Site 1
31	0.849785	0.888745	0.880495	0.928562	0.883671	0.879983	0.927627	74.0351	66.7695	1.011	1	Site 1
32	0.868717	0.887749	0.878019	0.89009	0.864908	0.864066	0.893683	79.692	68.9356	1.19865	2	Site 1
33	0.88128	0.905901	0.887649	0.917934	0.898086	0.895631	0.924295	79.9213	73.6629	1.34454	2	Site 1
34	0.906429	0.919717	0.913865	0.942337	0.925528	0.919088	0.946055	108.063	100.757	1.17165	1	Site 1
35	0.853997	0.837356	0.851424	0.89616	0.883688	0.88839	0.923244	65.3972	61.7512	1.00504	2	Site 1
36	0.829575	0.803498	0.78787	0.836649	0.856325	0.828397	0.878256	92.1717	79.0375	1.38455	3	Site 1
37	0.891114	0.896261	0.894908	0.919925	0.908115	0.907411	0.929004	99.6348	95.6113	1.09403	2	Site 1
38	0.867629	0.887907	0.869531	0.85874	0.831922	0.824539	0.85623	80.2882	68.2971	1.1413	3	Site 1
39	0.872519	0.897612	0.883114	0.920581	0.896326	0.891241	0.925311	64.8063	60.3083	1.3036	3	Site 1
40	0.886285	0.886506	0.903469	0.916773	0.879175	0.888835	0.908282	69.0009	58.435	1.3369	1	Site 1
41	0.842058	0.837497	0.874561	0.897268	0.89121	0.878884	0.922776	77.2648	74.0757	1.02278	2	Site 1
42	0.8998	0.890461	0.891848	0.864349	0.869057	0.860923	0.879716	67.0905	55.491	1.82574	2	Site 1
43	0.881958	0.882249	0.881687	0.89362	0.891472	0.886358	0.905866	68.5511	71.869	1.0859	2	Site 1
44	0.90512	0.914524	0.908792	0.934262	0.928862	0.923739	0.948186	76.3	73.8393	1.20646	1	Site 1
45	0.865664	0.837617	0.869169	0.854907	0.888282	0.834643	0.895739	64.3635	57.4719	1.3368	2	Site 1
46	0.859719	0.874044	0.868511	0.907631	0.888116	0.886503	0.92042	94.0185	88.3951	1.50452	2	Site 1
47	0.922816	0.923591	0.917776	0.928436	0.927208	0.912011	0.934422	105.279	96.084	1.0336	2	Site 1
48	0.876713	0.892739	0.885562	0.91724	0.905089	0.903318	0.9359	68.8333	65.6477	1.08056	3	Site 1
49	0.918872	0.916993	0.91326	0.923472	0.921791	0.920353	0.93683	71.1687	65.1361	1.03926	1	Site 1
50	0.893328	0.912624	0.891287	0.870219	0.85047	0.850071	0.870727	87.8554	69.9904	1.03274	3	Site 1
51	0.905206	0.914019	0.921008	0.937863	0.92365	0.921257	0.946036	96.0435	90.5312	1.04543	1	Site 1
52	0.90391	0.905959	0.895185	0.919744	0.911253	0.90752	0.929877	92.2528	88.5186	1.13336	2	Site 1
53	0.911524	0.916589	0.915029	0.932735	0.928116	0.921962	0.943325	60.0913	57.5425	1.51093	1	Site 1
54	0.928492	0.925598	0.917572	0.676833	0.671801	0.656239	0.669838	70.6261	36.4225	1.15256	1	Site 1
55	0.820776	0.843402	0.82244	0.796512	0.778418	0.772984	0.812346	73.6541	60.9945	1.7305	2	Site 1
56	0.857031	0.886245	0.88551	0.927948	0.903958	0.896824	0.939478	73.5765	72.5463	1.23388	2	Site 1
57	0.867976	0.89121	0.878382	0.906751	0.902706	0.898848	0.925344	72.0313	73.0402	1.1966	1	Site 1
58	0.876489	0.881233	0.870746	0.879411	0.86605	0.86668	0.895194	57.2567	57.4455	1.19203	1	Site 1
59	0.901299	0.907524	0.900822	0.932459	0.916531	0.909233	0.935165	70.0045	63.9331	1.10372	1	Site 1
60	0.864045	0.856151	0.854988	0.867662	0.87092	0.862461	0.894202	39.7216	37.1004	1.02163	2	Site 1
61	0.802277	0.803231	0.825948	0.873743	0.872537	0.833259	0.90497	60.8463	59.0947	1.54865	2	Site 1
62	0.887397	0.896106	0.901442	0.918918	0.898627	0.898489	0.924913	75.6573	71.8602	1.05429	2	Site 1
63	0.899015	0.897089	0.890036	0.911228	0.907957	0.896707	0.923019	87.6702	80.7944	1.41927	1	Site 1
64	0.904231	0.912419	0.91434	0.934892	0.918306	0.913683	0.94163	82.7841	76.3652	1.24386	1	Site 1
65	0.905571	0.910494	0.902579	0.905949	0.904207	0.90956	0.921583	86.5377	78.8047	1.1719	2	Site 1
66	0.882736	0.898095	0.887427	0.912575	0.895869	0.889016	0.920754	57.4366	51.6792	1.20385	1	Site 1
67	0.904396	0.907983	0.92289	0.915407	0.895007	0.894144	0.919793	162.963	146.633	1.28816	1	Site 1
68	0.885981	0.879063	0.886216	0.887878	0.88083	0.876034	0.899788	89.4447	77.8487	1.16747	2	Site 1
69	0.88532	0.894005	0.894549	0.918967	0.894362	0.905252	0.930988	107.198	99.125	1.0633	2	Site 1
70	0.875672	0.88749	0.880353	0.833493	0.828373	0.811443	0.837603	72.2976	55.2847	1.00435	1	Site 1
71	0.890709	0.884257	0.90248	0.903682	0.882536	0.885424	0.905615	91.8083	79.9601	1.05452	1	Site 1
72	0.821464	0.820175	0.848024	0.855779	0.856857	0.847775	0.884133	30.6586	29.528	1.26186	2	Site 1
73	0.863988	0.885541	0.894395	0.914354	0.911638	0.904109	0.930138	76.2788	77.1925	1.11995	3	Site 1
74	0.80245	0.840956	0.797469	0.845839	0.831444	0.821098	0.861425	55.8209	49.5272	1.17003	2	Site 1
75	0.904962	0.913696	0.906624	0.915201	0.913363	0.903857	0.925351	50.4355	48.1874	1.2622	1	Site 1
76	0.882436	0.897726	0.88918	0.920729	0.908929	0.895867	0.932972	67.9443	61.5677	1.07626	1	Site 1
77	0.797551	0.795091	0.831026	0.817283	0.787032	0.77603	0.831854	55.5986	44.7347	1.46582	3	Site 1
78	0.838383	0.833616	0.868111	0.867004	0.832432	0.835804	0.872342	47.0048	38.0882	1.33236	2	Site 1
79	0.906732	0.90327	0.908276	0.919884	0.914123	0.9156	0.93358	80.3411	73.3383	1.1981	1	Site 1
80	0.892888	0.890729	0.901952	0.892558	0.898451	0.895562	0.914752	140.309	143.419	1.14434	3	Site 1
81	0.871161	0.90165	0.887355	0.898069	0.868536	0.86371	0.900723	93.5828	80.4844	1.23084	2	Site 1
82	0.829349	0.825334	0.85674	0.887748	0.861574	0.866064	0.904211	54.1416	48.9998	1.31299	1	Site 1
83	0.871797	0.870518	0.88459	0.901036	0.88272	0.881862	0.911878	76.464	68.5017	1.04137	1	Site 1
84	0.898986	0.906598	0.903434	0.876058	0.847947	0.85856	0.87583	168.814	136.016	1.04759	2	Site 1
85	0.780856	0.759404	0.815491	0.815293	0.813724	0.785262	0.853335	76.4234	67.8737	1.05979	3	Site 1
86	0.81856	0.846724	0.814453	0.841555	0.807349	0.786828	0.836395	70.322	55.678	1.23122	3	Site 2
87	0.868923	0.880671	0.869796	0.886267	0.867652	0.869488	0.897759	68.9903	64.2894	1.07758	3	Site 2
88	0.905921	0.90732	0.888083	0.911547	0.909575	0.888607	0.91405	83.569	72.7016	1.23296	2	Site 2
89	0.841008	0.87329	0.853638	0.886642	0.860422	0.857248	0.892585	67.5051	61.1991	1.3147	2	Site 2
90	0.894827	0.903153	0.88655	0.888371	0.875968	0.862192	0.888129	82.9693	69.2408	1.08865	2	Site 2
91	0.87269	0.898552	0.874264	0.910875	0.893228	0.889934	0.921799	124.009	116.556	1.28115	2	Site 2
92	0.837426	0.84803	0.826061	0.814241	0.803041	0.805092	0.833148	112.042	100.129	1.17975	3	Site 2
93	0.898603	0.898987	0.903015	0.897511	0.881875	0.874761	0.899367	62.4973	53.1221	1.00706	3	Site 2
94	0.833249	0.815277	0.784861	0.850051	0.856566	0.816546	0.86622	90.1943	71.5938	1.05073	2	Site 2
95	0.886233	0.89315	0.891367	0.895642	0.880065	0.861154	0.896848	61.9981	51.5452	1.31866	2	Site 2
96	0.817461	0.828085	0.81997	0.783095	0.788345	0.793769	0.817695	86.9858	73.0297	1.0359	3	Site 2
97	0.83492	0.841251	0.823181	0.821816	0.797411	0.793168	0.825692	72.9132	64.0407	1.1521	3	Site 2
98	0.827585	0.837746	0.816536	0.810968	0.784686	0.799519	0.823733	99.0792	84.0947	1.26873	3	Site 2
99	0.891966	0.917349	0.893489	0.916086	0.890301	0.881419	0.909371	119.687	103.052	1.23437	2	Site 2
100	0.901411	0.905091	0.887637	0.919965	0.904771	0.892684	0.916543	95.5319	82.8582	1.17744	2	Site 2
101	0.887279	0.888112	0.897708	0.907501	0.886979	0.875606	0.907692	86.2925	75.2963	1.03291	2	Site 2
102	0.882989	0.879016	0.873801	0.844356	0.83071	0.82169	0.843186	61.2679	49.9682	1.25236	2	Site 2
103	0.884407	0.887032	0.89106	0.907352	0.882365	0.872104	0.897388	71.1793	62.3862	1.1657	2	Site 2
104	0.876425	0.899122	0.892105	0.867725	0.842204	0.836521	0.867806	81.8633	81.0078	12.3853	2	Site 2
105	0.849572	0.875573	0.856904	0.889545	0.86138	0.854793	0.891119	78.2367	68.0519	1.21648	2	Site 2
106	0.885092	0.897282	0.866645	0.917836	0.904878	0.90501	0.93039	100.039	92.2069	1.22121	2	Site 2
